# Integrated mapping of human meniscus and cartilage eQTLs reveals shared and distinct osteoarthritis genetic drivers

**DOI:** 10.64898/2026.04.12.26350702

**Authors:** Yutaro Uchida, Yuta Fujii, Hannah Swahn, Mahoko Takahashi Ueda, Tomoki Chiba, Takahide Matsushima, Yuki Naito, Ryo Nakamichi, Kenji Takahashi, Merissa Olmer, The RE-JOIN Consortium Investigators, Martin Lotz, Yuta Kochi, Hiroshi Asahara

## Abstract

Osteoarthritis (OA) is a prevalent musculoskeletal disorder and a leading cause of global disability. Although meniscal damage is a major risk factor of OA pathogenesis, genetic regulatory studies have remained largely confined to articular cartilage. Here, we establish the first comprehensive expression quantitative trait locus (eQTL) map integrating whole-genome sequencing and bulk transcriptomics from human meniscus (n=112) and cartilage (n=113). Supported by single-nucleus multiomics (cartilage: 56,549 nuclei; meniscus: 34,343 nuclei), we uncovered highly tissue-specific genetic risk architectures. Colocalization with OA GWAS identified 27 meniscus-specific, 28 shared, and 20 cartilage-specific causal genes. Chromatin-informed fine-mapping and deconvolution elucidated distinct pathogenic mechanisms; notably, meniscus-specific signals converged on *VEGFA* via rare promoter variants and an enhancer in fibrochondrocyte progenitors, alongside a shared eQTL for *CLEC18A*. Exploratory analysis suggested candidate compounds to reverse pathogenic gene expression. Our findings underscore the meniscus as a distinct genetic driver, molecularly reinforcing OA as an entire joint organ failure.
