## Supplementary material for "Integrated mapping of human meniscus and cartilage eQTLs reveals shared and distinct osteoarthritis genetic drivers": Table 1

### Sheet: Sheet1
Table1: Candidate therapeutic compounds for the reversal of disease-associated eQTLs and transcriptomic signatures
		eGenes colocalized with GWAS			DEGs in transcriptome analysis
Drug	Description	z-score (sum)	p-value (up)	p-value (down)	z-score (sum)	p-value (up)	p-value (down)
withaferin-a	NF-kB inhibitor	-4.8	0.01	0.03	-12	1.3.E-03	0.0.E+00
TW-37	Bcl-2 inhibitor	-4.5	0.02	0.04	-11.6	2.6.E-04	2.7.E-15
MG-132	Proteasome inhibitor	-4.4	0.03	0.03	-11.3	2.7.E-12	1.9.E-05
		-4.4	0.04	0.02
Dexamethasone	Corticosteroid	-4.4	0.04	0.02	-11.6	7.7.E-06	7.5.E-13
					-11.6	1.8.E-09	1.8.E-08
